# Evaluation of 1^st^ WHO Anti-Malaria Reference Reagent for Competition ELISA Harmonisation and Development of ADAMSEL Analytical Platform

**DOI:** 10.1101/2023.10.16.23296996

**Authors:** Bhagwati Khatri, Peggy Riese, Hanna Shkarlet, Daniella Mortier, Helen McShane, Paul Bowyer, Edmond Remarque

## Abstract

This study focuses on harmonising the competition ELISA (cELISA) assay for *Plasmodium falciparum* (*P. falciparum*), using the 1^st^ WHO reference reagent for anti-malaria (*P. falciparum*) human reference serum (10/198). Antibody-mediated immune responses, against the Apical Membrane Antigen 1 (AMA1), play a significant role in protection against malaria. However, the sequence diversity of AMA1 and cross-reactivity among variants pose challenges in assessing antibody responses. To address this, the cELISA assay was selected to examine cross-reactive antibody responses against different variants.

The harmonisation process for cELISA was performed in three laboratories. The 10/198 served as an internal standard for the calculation of IgG concentrations in the cELISA using ADAMSEL software. Additionally, a novel semi-automated analytical tool was developed in the R-statistics environment. This tool is freely available for download and streamlines result in generation while minimising human error.

This study demonstrated the effectiveness of the 1^st^ WHO reference reagent as a standard for ELISA. Additionally, the ADAMSEL software and R-platform tool provide a user-friendly and accessible tool for the analysis of cELISA data. Its automation capabilities improve efficiency and ensure global accessibility at no cost, benefitting laboratories with limited resources.

**Importance:** This study focuses on the 1^st^ WHO reference reagent (10/198) in harmonizing the competition ELISA (cELISA) assay for P. falciparum. In addition, the introduction of ADAMSEL software for cELISA data analysis, coupled with a novel R-platform tool, available for free, simplifies analytical processes and contributes to global accessibility. This study demonstrates the 1^st^ WHO reference reagent’s efficacy as a competition ELISA standard.
