## Supplementary data 1 for "Evaluation of 1^st^ WHO Anti-Malaria Reference Reagent for Competition ELISA Harmonisation and Development of ADAMSEL Analytical Platform"

### Sheet: Supplementary 1
	Evaluation of 1st WHO Anti-Malaria Reference Reagent for Competitive ELISA Harmonisation and Development of ADAMSEL Analytical Platform
	Bhagwati Khatri1*, Peggy Riese2, Hanna Shkarlet2, Daniella Mortier3, Helen McShane4, Paul Bowyer1, Edmond Remarque3*
	Supplementary data 1 for Figure 3 in the manuscript

### Sheet: IC50 Step 2a
ID	MeanConc	Df	FitType	Interc	Interc_SE	Slope	Slope_SE	IC50	IC50Low	IC50Upp	Exp	Sample	Coat	Comp	Lab	Rep
DD_10-198_3D7_HB3_Lab1_1	269.58	6	1	-1.16404	0.048053	-1.07827	0.0486493	0.446261	0.411333	0.484155	DD	10-198	3D7	HB3	Lab1	1
DD_10-198_3D7_3D7_Lab1_1	251.473	8	1	-0.815588	0.0647242	-1.54845	0.130509	0.568177	0.512334	0.630106	DD	10-198	3D7	3D7	Lab1	1
DD_10-198_3D7_DiCo3_Lab1_1	234.192	8	1	-0.52978	0.172228	-1.10699	0.208506	0.692661	0.525974	0.912172	DD	10-198	3D7	DiCo3	Lab1	1
DD_10-198_3D7_HB3_Lab1_2	307.415	8	1	-1.56028	0.182918	-0.988647	0.130673	0.339085	0.253122	0.45424	DD	10-198	3D7	HB3	Lab1	2
DD_10-198_3D7_3D7_Lab1_2	279.255	6	1	-0.995065	0.0454028	-1.69412	0.103934	0.501713	0.464528	0.541875	DD	10-198	3D7	3D7	Lab1	2
DD_10-198_3D7_DiCo3_Lab1_2	290.084	8	1	-0.957987	0.157525	-1.1697	0.190664	0.514775	0.400191	0.662167	DD	10-198	3D7	DiCo3	Lab1	2
DD_10-198_3D7_HB3_Lab1_3	192.277	12	1	-0.93885	0.369599	-0.41961	0.0562471	0.521649	0.298513	0.911577	DD	10-198	3D7	HB3	Lab1	3
DD_10-198_3D7_3D7_Lab1_3	190.497	11	1	-0.370629	0.12687	-1.10223	0.121819	0.773445	0.637338	0.938618	DD	10-198	3D7	3D7	Lab1	3
DD_10-198_3D7_DiCo3_Lab1_3	212.821	6	1	-0.739648	0.458825	-0.415404	0.0957128	0.598886	0.275027	1.3041	DD	10-198	3D7	DiCo3	Lab1	3
DD_10-198_3D7_HB3_Lab2_1	148.834	12	1	-1.51701	0.294367	-0.469171	0.0471619	0.349409	0.224007	0.545012	DD	10-198	3D7	HB3	Lab2	1
DD_10-198_3D7_3D7_Lab2_1	129.681	11	1	-1.13375	0.0683053	-0.868834	0.0355423	0.455731	0.410631	0.505784	DD	10-198	3D7	3D7	Lab2	1
DD_10-198_3D7_DiCo3_Lab2_1	137.666	10	1	-1.10287	0.161042	-0.44717	0.0289118	0.465589	0.363066	0.597062	DD	10-198	3D7	DiCo3	Lab2	1
DD_10-198_3D7_HB3_Lab2_2	150.316	10	1	-1.7986	0.31414	-0.550675	0.0649583	0.287454	0.176955	0.466953	DD	10-198	3D7	HB3	Lab2	2
DD_10-198_3D7_3D7_Lab2_2	122.593	12	1	-1.48921	0.0891219	-0.890872	0.0446609	0.356207	0.311349	0.407527	DD	10-198	3D7	3D7	Lab2	2
DD_10-198_3D7_DiCo3_Lab2_2	131.067	12	1	-2.06437	0.646499	-0.360688	0.0637214	0.239091	0.0900601	0.634737	DD	10-198	3D7	DiCo3	Lab2	2
DD_10-198_3D7_HB3_Lab2_3	153.827	12	1	-1.2078	0.210824	-0.693821	0.06941	0.432928	0.314876	0.595241	DD	10-198	3D7	HB3	Lab2	3
DD_10-198_3D7_3D7_Lab2_3	159.454	6	1	-1.55007	0.100907	-1.1212	0.0828074	0.341493	0.287776	0.405237	DD	10-198	3D7	3D7	Lab2	3
DD_10-198_3D7_DiCo3_Lab2_3	172.63	9	1	-1.67016	0.2287	-0.606674	0.0588976	0.314218	0.219529	0.449748	DD	10-198	3D7	DiCo3	Lab2	3
DD_10-198_3D7_HB3_Lab3_1	70.3662	12	1	-1.31511	0.123803	-0.50423	0.0230875	0.401894	0.333358	0.484521	DD	10-198	3D7	HB3	Lab3	1
DD_10-198_3D7_3D7_Lab3_1	69.9729	12	1	0.354384	0.0617039	-1.16657	0.0595588	1.27844	1.16469	1.4033	DD	10-198	3D7	3D7	Lab3	1
DD_10-198_3D7_DiCo3_Lab3_1	68.5786	12	1	0.84712	0.0902762	-0.609002	0.0304591	1.79891	1.56963	2.06167	DD	10-198	3D7	DiCo3	Lab3	1
DD_10-198_3D7_HB3_Lab3_2	67.6437	12	1	-1.61115	0.188166	-0.435839	0.0264869	0.327336	0.246365	0.434921	DD	10-198	3D7	HB3	Lab3	2
DD_10-198_3D7_3D7_Lab3_2	69.4717	9	1	-0.000602148	0.0501958	-1.14545	0.0501052	0.999583	0.923925	1.08144	DD	10-198	3D7	3D7	Lab3	2
DD_10-198_3D7_DiCo3_Lab3_2	68.7492	10	1	0.467707	0.11271	-0.527716	0.0349336	1.38291	1.16197	1.64586	DD	10-198	3D7	DiCo3	Lab3	2
DD_10-198_3D7_HB3_Lab3_3	82.5318	12	1	-1.5645	0.0924669	-0.496677	0.0160359	0.338095	0.29403	0.388765	DD	10-198	3D7	HB3	Lab3	3
DD_10-198_3D7_3D7_Lab3_3	84.299	10	1	-0.039334	0.0503544	-1.26618	0.0588078	0.973104	0.900295	1.0518	DD	10-198	3D7	3D7	Lab3	3
DD_10-198_3D7_DiCo3_Lab3_3	89.7678	12	1	0.105297	0.069463	-0.570553	0.0199555	1.07572	0.968585	1.1947	DD	10-198	3D7	DiCo3	Lab3	3
DD_10-198_DiCo3_HB3_Lab1_1	226.627	8	1	-1.0844	0.166311	-0.521041	0.0425446	0.47159	0.361506	0.615196	DD	10-198	DiCo3	HB3	Lab1	1
DD_10-198_DiCo3_3D7_Lab1_1	222.023	12	1	-0.030541	0.0968847	-0.658395	0.0344156	0.979053	0.845786	1.13332	DD	10-198	DiCo3	3D7	Lab1	1
DD_10-198_DiCo3_DiCo3_Lab1_1	236.773	12	1	-0.755676	0.0530441	-0.971157	0.0362443	0.592269	0.546673	0.641667	DD	10-198	DiCo3	DiCo3	Lab1	1
DD_10-198_DiCo3_HB3_Lab1_2	234.079	4	1	-0.76346	0.0562021	-1.03771	0.0648412	0.589082	0.528691	0.65637	DD	10-198	DiCo3	HB3	Lab1	2
DD_10-198_DiCo3_3D7_Lab1_2	231.21	12	1	-0.188968	0.204915	-0.662692	0.0723803	0.877233	0.643745	1.19541	DD	10-198	DiCo3	3D7	Lab1	2
DD_10-198_DiCo3_DiCo3_Lab1_2	241.312	10	1	-1.08285	0.101331	-1.0832	0.0938362	0.472095	0.403703	0.552072	DD	10-198	DiCo3	DiCo3	Lab1	2
DD_10-198_DiCo3_HB3_Lab1_3	180.301	8	1	0.80739	0.357641	-0.728328	0.201315	1.75004	0.988059	3.09966	DD	10-198	DiCo3	HB3	Lab1	3
DD_10-198_DiCo3_3D7_Lab1_3	192.077	12	1	1.53035	0.417756	-0.754278	0.192045	2.88856	1.53702	5.42854	DD	10-198	DiCo3	3D7	Lab1	3
DD_10-198_DiCo3_DiCo3_Lab1_3	193.156	12	1	-0.0469145	0.333902	-0.920697	0.213833	0.968004	0.584622	1.6028	DD	10-198	DiCo3	DiCo3	Lab1	3
DD_10-198_DiCo3_HB3_Lab2_1	72.3032	10	1	-1.40607	0.428193	-0.454151	0.0731005	0.377338	0.194772	0.731031	DD	10-198	DiCo3	HB3	Lab2	1
DD_10-198_DiCo3_3D7_Lab2_1	65.4284	12	1	-0.920676	0.100765	-0.586619	0.0259424	0.528261	0.453689	0.615091	DD	10-198	DiCo3	3D7	Lab2	1
DD_10-198_DiCo3_DiCo3_Lab2_1	65.4733	8	1	-1.09996	0.0395791	-0.988341	0.0278995	0.466528	0.437928	0.496996	DD	10-198	DiCo3	DiCo3	Lab2	1
DD_10-198_DiCo3_HB3_Lab2_2	69.0755	10	1	-1.12607	0.31181	-0.481491	0.0617316	0.458162	0.283059	0.741586	DD	10-198	DiCo3	HB3	Lab2	2
DD_10-198_DiCo3_3D7_Lab2_2	61.4134	12	1	-1.31786	0.220929	-0.505174	0.0413005	0.401129	0.287329	0.560001	DD	10-198	DiCo3	3D7	Lab2	2
DD_10-198_DiCo3_DiCo3_Lab2_2	64.5903	11	1	-1.24661	0.0864393	-0.903044	0.0473926	0.421436	0.369369	0.480843	DD	10-198	DiCo3	DiCo3	Lab2	2
DD_10-198_DiCo3_HB3_Lab2_3	78.9237	10	1	-1.50102	0.316561	-0.478555	0.0569177	0.353303	0.21668	0.57607	DD	10-198	DiCo3	HB3	Lab2	3
DD_10-198_DiCo3_3D7_Lab2_3	70.3584	12	1	-0.884661	0.0544062	-0.633221	0.0160876	0.541615	0.498891	0.587997	DD	10-198	DiCo3	3D7	Lab2	3
DD_10-198_DiCo3_DiCo3_Lab2_3	81.5613	11	1	-1.58215	0.0617784	-0.909755	0.0317181	0.333984	0.303944	0.366993	DD	10-198	DiCo3	DiCo3	Lab2	3
DD_10-198_DiCo3_HB3_Lab3_1	59.0396	12	1	-0.522647	0.0795626	-0.459641	0.014972	0.696093	0.617282	0.784967	DD	10-198	DiCo3	HB3	Lab3	1
DD_10-198_DiCo3_3D7_Lab3_1	59.716	12	1	1.05833	0.0842512	-0.844122	0.0458341	2.08252	1.83371	2.3651	DD	10-198	DiCo3	3D7	Lab3	1
DD_10-198_DiCo3_DiCo3_Lab3_1	56.7185	12	1	0.381615	0.0394532	-1.0797	0.0331589	1.3028	1.22744	1.38278	DD	10-198	DiCo3	DiCo3	Lab3	1
DD_10-198_DiCo3_HB3_Lab3_2	59.208	12	1	-1.62939	0.175076	-0.367155	0.0192494	0.323226	0.248128	0.421052	DD	10-198	DiCo3	HB3	Lab3	2
DD_10-198_DiCo3_3D7_Lab3_2	60.6881	12	1	0.405421	0.0563658	-0.716221	0.0236742	1.32448	1.21639	1.44216	DD	10-198	DiCo3	3D7	Lab3	2
DD_10-198_DiCo3_DiCo3_Lab3_2	58.4381	8	1	-0.401164	0.0233025	-0.987003	0.0184029	0.757247	0.729561	0.785984	DD	10-198	DiCo3	DiCo3	Lab3	2
DD_10-198_DiCo3_HB3_Lab3_3	51.1938	12	1	-0.896276	0.119328	-0.391614	0.0166233	0.537272	0.448671	0.643369	DD	10-198	DiCo3	HB3	Lab3	3
DD_10-198_DiCo3_3D7_Lab3_3	52.5175	12	1	0.689462	0.0345814	-0.713567	0.014582	1.61268	1.53062	1.69914	DD	10-198	DiCo3	3D7	Lab3	3
DD_10-198_DiCo3_DiCo3_Lab3_3	51.9854	8	1	-0.338135	0.0358172	-1.01391	0.0297552	0.791063	0.747047	0.837673	DD	10-198	DiCo3	DiCo3	Lab3	3
DD_10-198_HB3_HB3_Lab1_1	172.143	9	1	-1.20007	0.0560477	-1.01685	0.0400978	0.435254	0.398635	0.475237	DD	10-198	HB3	HB3	Lab1	1
DD_10-198_HB3_3D7_Lab1_1	149.697	12	1	0.660983	0.106872	-0.8481	0.0590219	1.58116	1.34549	1.85811	DD	10-198	HB3	3D7	Lab1	1
DD_10-198_HB3_DiCo3_Lab1_1	161.719	12	1	0.570437	0.19456	-0.680372	0.0760005	1.48497	1.1069	1.99218	DD	10-198	HB3	DiCo3	Lab1	1
DD_10-198_HB3_HB3_Lab1_2	193.321	12	1	-1.37114	0.0603566	-1.1514	0.0522526	0.386586	0.352906	0.42348	DD	10-198	HB3	HB3	Lab1	2
DD_10-198_HB3_3D7_Lab1_2	184.715	12	1	0.325634	0.124449	-0.714765	0.0519107	1.25321	1.03849	1.51234	DD	10-198	HB3	3D7	Lab1	2
DD_10-198_HB3_DiCo3_Lab1_2	182.278	12	1	0.484395	0.167318	-0.453113	0.0365394	1.399	1.08662	1.80119	DD	10-198	HB3	DiCo3	Lab1	2
DD_10-198_HB3_HB3_Lab1_3	139.942	8	1	-0.378385	0.0874509	-0.851629	0.048039	0.769298	0.668942	0.884711	DD	10-198	HB3	HB3	Lab1	3
DD_10-198_HB3_3D7_Lab1_3	133.253	12	1	1.61364	0.314253	-0.779448	0.151201	3.06023	1.90388	4.91891	DD	10-198	HB3	3D7	Lab1	3
DD_10-198_HB3_DiCo3_Lab1_3	136.012	4	1	0.384664	0.0868642	-1.63818	0.196587	1.30556	1.10457	1.54311	DD	10-198	HB3	DiCo3	Lab1	3
DD_10-198_HB3_HB3_Lab2_1	87.4625	10	1	-1.16279	0.0525427	-1.02539	0.0380108	0.446649	0.411835	0.484405	DD	10-198	HB3	HB3	Lab2	1
DD_10-198_HB3_3D7_Lab2_1	83.3152	12	1	-0.0907758	0.0705073	-0.66557	0.0253491	0.939018	0.844168	1.04452	DD	10-198	HB3	3D7	Lab2	1
DD_10-198_HB3_DiCo3_Lab2_1	90.1374	10	1	-0.297612	0.171617	-0.430684	0.0354888	0.813598	0.624166	1.06052	DD	10-198	HB3	DiCo3	Lab2	1
DD_10-198_HB3_HB3_Lab2_2	89.8901	10	1	-1.80579	0.135964	-0.954738	0.0722158	0.286023	0.231849	0.352856	DD	10-198	HB3	HB3	Lab2	2
DD_10-198_HB3_3D7_Lab2_2	74.6581	12	1	-0.831875	0.0687621	-0.596353	0.01849	0.561799	0.506384	0.623277	DD	10-198	HB3	3D7	Lab2	2
DD_10-198_HB3_DiCo3_Lab2_2	84.6839	8	1	-1.84378	0.261412	-0.365095	0.0342124	0.278592	0.183443	0.423091	DD	10-198	HB3	DiCo3	Lab2	2
DD_10-198_HB3_HB3_Lab2_3	98.4904	8	1	-1.18921	0.154229	-1.15614	0.143883	0.438544	0.342729	0.561145	DD	10-198	HB3	HB3	Lab2	3
DD_10-198_HB3_3D7_Lab2_3	90.4682	12	1	-0.430609	0.060656	-0.730087	0.0247296	0.741948	0.677002	0.813125	DD	10-198	HB3	3D7	Lab2	3
DD_10-198_HB3_DiCo3_Lab2_3	97.1693	12	1	-0.798593	0.201266	-0.453071	0.0351934	0.57491	0.424221	0.779126	DD	10-198	HB3	DiCo3	Lab2	3
DD_10-198_HB3_HB3_Lab3_1	58.5869	12	1	-0.743466	0.0532921	-0.877871	0.0297718	0.597303	0.551113	0.647363	DD	10-198	HB3	HB3	Lab3	1
DD_10-198_HB3_3D7_Lab3_1	58.0769	12	1	1.60103	0.0661382	-0.940942	0.0419672	3.0336	2.74523	3.35225	DD	10-198	HB3	3D7	Lab3	1
DD_10-198_HB3_DiCo3_Lab3_1	59.1716	12	1	1.91336	0.085698	-0.599621	0.0291777	3.76684	3.30955	4.28732	DD	10-198	HB3	DiCo3	Lab3	1
DD_10-198_HB3_HB3_Lab3_2	51.792	12	1	-0.685423	0.0391894	-0.771187	0.0171478	0.621823	0.586088	0.659737	DD	10-198	HB3	HB3	Lab3	2
DD_10-198_HB3_3D7_Lab3_2	55.9905	12	1	1.78282	0.0505292	-0.887728	0.0293069	3.44099	3.18817	3.71385	DD	10-198	HB3	3D7	Lab3	2
DD_10-198_HB3_DiCo3_Lab3_2	57.5528	12	1	2.16008	0.0980616	-0.602431	0.0335278	4.4694	3.85418	5.18282	DD	10-198	HB3	DiCo3	Lab3	2
DD_10-198_HB3_HB3_Lab3_3	57.1607	10	1	-0.82808	0.0622693	-0.786008	0.0288515	0.563278	0.511631	0.620139	DD	10-198	HB3	HB3	Lab3	3
DD_10-198_HB3_3D7_Lab3_3	56.5858	12	1	1.79876	0.0499508	-0.941594	0.0316622	3.4792	3.2264	3.75182	DD	10-198	HB3	3D7	Lab3	3
DD_10-198_HB3_DiCo3_Lab3_3	57.3027	12	1	2.37828	0.0962276	-0.661162	0.0369813	5.19915	4.49591	6.01239	DD	10-198	HB3	DiCo3	Lab3	3

### Sheet: IC50 Step 2b
ID	MeanConc	Df	FitType	Interc	Interc_SE	Slope	Slope_SE	IC50	IC50Low	IC50Upp	Exp	Sample	Coat	Comp	Lab	Rep
DS_10-198_3D7_HB3_Lab1_1	437.263	12	1	-1.7884	0.15681	-0.838364	0.064936	0.289492	0.228448	0.366849	DS	10-198	3D7	HB3	Lab1	1
DS_10-198_3D7_3D7_Lab1_1	446.856	12	1	-1.12303	0.0311836	-1.44986	0.0466726	0.459128	0.438006	0.481267	DS	10-198	3D7	3D7	Lab1	1
DS_10-198_3D7_DiCo3_Lab1_1	444.005	12	1	-1.608	0.111792	-0.908782	0.0565564	0.328053	0.27709	0.388389	DS	10-198	3D7	DiCo3	Lab1	1
DS_10-198_3D7_3D7_Lab1_2	165.927	12	1	-1.87951	0.292024	-0.409073	0.0355601	0.271776	0.174854	0.422422	DS	10-198	3D7	3D7	Lab1	2
DS_10-198_3D7_DiCo3_Lab1_2	142.054	12	1	-0.37338	0.0550504	-0.991561	0.0403339	0.771972	0.710386	0.838897	DS	10-198	3D7	DiCo3	Lab1	2
DS_10-198_3D7_HB3_Lab1_2	132.022	12	1	0.554675	0.201376	-0.388994	0.0366403	1.46884	1.08366	1.99092	DS	10-198	3D7	HB3	Lab1	2
DS_10-198_3D7_HB3_Lab1_3	173.328	12	1	-1.40695	0.283207	-0.447037	0.0430976	0.377108	0.245875	0.578386	DS	10-198	3D7	HB3	Lab1	3
DS_10-198_3D7_3D7_Lab1_3	131.944	12	1	-0.0511978	0.0501881	-0.988431	0.0366568	0.965135	0.894685	1.04113	DS	10-198	3D7	3D7	Lab1	3
DS_10-198_3D7_DiCo3_Lab1_3	170.872	12	1	-0.623268	0.312466	-0.443796	0.054825	0.649199	0.404981	1.04069	DS	10-198	3D7	DiCo3	Lab1	3
DS_10-198_3D7_HB3_Lab2_1	248.985	12	1	-2.66942	0.239684	-0.391114	0.0235862	0.15719	0.109451	0.225751	DS	10-198	3D7	HB3	Lab2	1
DS_10-198_3D7_3D7_Lab2_1	239.657	12	1	-1.19433	0.0499463	-0.841173	0.0238251	0.436988	0.405239	0.471226	DS	10-198	3D7	3D7	Lab2	1
DS_10-198_3D7_DiCo3_Lab2_1	228.138	12	1	-0.919088	0.179734	-0.41871	0.0273763	0.528843	0.403127	0.693765	DS	10-198	3D7	DiCo3	Lab2	1
DS_10-198_3D7_HB3_Lab2_2	248.493	12	1	-2.98993	0.200294	-0.389819	0.0185197	0.125876	0.0930188	0.170338	DS	10-198	3D7	HB3	Lab2	2
DS_10-198_3D7_3D7_Lab2_2	225.031	12	1	-0.848296	0.121118	-0.849654	0.0625262	0.555441	0.462591	0.666926	DS	10-198	3D7	3D7	Lab2	2
DS_10-198_3D7_DiCo3_Lab2_2	238.754	12	1	-0.505526	0.144804	-0.455072	0.0269408	0.704404	0.566039	0.87659	DS	10-198	3D7	DiCo3	Lab2	2
DS_10-198_3D7_HB3_Lab2_3	204.921	12	1	-0.257464	0.222591	-0.49622	0.0491493	0.836557	0.597724	1.17082	DS	10-198	3D7	HB3	Lab2	3
DS_10-198_3D7_3D7_Lab2_3	219.1	11	1	-0.620436	0.183435	-0.753501	0.0794916	0.650474	0.491692	0.860533	DS	10-198	3D7	3D7	Lab2	3
DS_10-198_3D7_DiCo3_Lab2_3	239.95	12	1	-0.0645137	0.204645	-0.479423	0.0443682	0.956268	0.702029	1.30258	DS	10-198	3D7	DiCo3	Lab2	3
DS_10-198_3D7_HB3_Lab3_1	113.663	8	1	-1.79804	0.239024	-0.439775	0.0384965	0.287566	0.196251	0.421369	DS	10-198	3D7	HB3	Lab3	1
DS_10-198_3D7_3D7_Lab3_1	110.659	10	1	-0.870972	0.267838	-0.906708	0.166343	0.546778	0.361545	0.826914	DS	10-198	3D7	3D7	Lab3	1
DS_10-198_3D7_DiCo3_Lab3_1	112.297	12	1	-1.24749	0.201901	-0.486858	0.0361044	0.42118	0.310487	0.571337	DS	10-198	3D7	DiCo3	Lab3	1
DS_10-198_3D7_HB3_Lab3_2	104.121	12	1	-1.6206	0.197148	-0.489001	0.032998	0.3252	0.241459	0.437983	DS	10-198	3D7	HB3	Lab3	2
DS_10-198_3D7_3D7_Lab3_2	98.0531	12	1	-1.13164	0.0503273	-1.15617	0.0465585	0.456396	0.422993	0.492437	DS	10-198	3D7	3D7	Lab3	2
DS_10-198_3D7_DiCo3_Lab3_2	97.548	12	1	-0.202448	0.20361	-0.587222	0.0588079	0.869075	0.639016	1.18196	DS	10-198	3D7	DiCo3	Lab3	2
DS_10-198_3D7_HB3_Lab3_3	237.36	12	1	-1.66289	0.585626	-0.440685	0.0829488	0.315806	0.130411	0.76476	DS	10-198	3D7	HB3	Lab3	3
DS_10-198_3D7_3D7_Lab3_3	232.665	7	1	-1.08838	0.121502	-2.06817	0.395204	0.47029	0.38537	0.573922	DS	10-198	3D7	3D7	Lab3	3
DS_10-198_3D7_DiCo3_Lab3_3	212.114	12	1	-1.43151	0.599767	-0.461717	0.0953609	0.370743	0.149863	0.917177	DS	10-198	3D7	DiCo3	Lab3	3
DS_10-198_DiCo3_HB3_Lab1_1	245.179	12	1	-0.811232	0.113644	-0.901482	0.0663533	0.569895	0.480017	0.676601	DS	10-198	DiCo3	HB3	Lab1	1
DS_10-198_DiCo3_3D7_Lab1_1	238.897	12	1	0.0455817	0.0479849	-1.28405	0.0565391	1.0321	0.95995	1.10967	DS	10-198	DiCo3	3D7	Lab1	1
DS_10-198_DiCo3_DiCo3_Lab1_1	235.776	12	1	-0.703226	0.0422388	-1.29983	0.0527446	0.614197	0.576241	0.654654	DS	10-198	DiCo3	DiCo3	Lab1	1
DS_10-198_DiCo3_HB3_Lab1_2	120.081	12	1	-0.994521	0.341014	-0.336796	0.0380548	0.501902	0.299883	0.840014	DS	10-198	DiCo3	HB3	Lab1	2
DS_10-198_DiCo3_3D7_Lab1_2	112.716	12	1	0.327835	0.135395	-0.526547	0.0355274	1.25513	1.02302	1.5399	DS	10-198	DiCo3	3D7	Lab1	2
DS_10-198_DiCo3_DiCo3_Lab1_2	107.638	12	1	-0.421815	0.0457655	-0.694666	0.0170796	0.746485	0.696633	0.799904	DS	10-198	DiCo3	DiCo3	Lab1	2
DS_10-198_DiCo3_HB3_Lab1_3	137.924	12	1	-0.929196	0.254454	-0.389073	0.0348969	0.525151	0.357595	0.771218	DS	10-198	DiCo3	HB3	Lab1	3
DS_10-198_DiCo3_3D7_Lab1_3	120.176	12	1	0.472652	0.0867801	-0.624502	0.0296229	1.38766	1.21721	1.58198	DS	10-198	DiCo3	3D7	Lab1	3
DS_10-198_DiCo3_DiCo3_Lab1_3	122.456	12	1	-0.358954	0.0576924	-0.807371	0.0285206	0.77973	0.714668	0.850715	DS	10-198	DiCo3	DiCo3	Lab1	3
DS_10-198_DiCo3_HB3_Lab2_1	171.505	12	1	-1.80217	0.249324	-0.362703	0.0260555	0.286744	0.196773	0.417853	DS	10-198	DiCo3	HB3	Lab2	1
DS_10-198_DiCo3_3D7_Lab2_1	158.479	12	1	-0.0953974	0.104932	-0.592883	0.031212	0.936014	0.798839	1.09675	DS	10-198	DiCo3	3D7	Lab2	1
DS_10-198_DiCo3_DiCo3_Lab2_1	154.819	12	1	-0.722035	0.0822234	-0.681644	0.0284681	0.606242	0.535447	0.686396	DS	10-198	DiCo3	DiCo3	Lab2	1
DS_10-198_DiCo3_HB3_Lab2_2	162.182	12	1	-3.07897	0.390203	-0.303212	0.0254687	0.118341	0.0656458	0.213337	DS	10-198	DiCo3	HB3	Lab2	2
DS_10-198_DiCo3_3D7_Lab2_2	153.811	12	1	-0.468449	0.112353	-0.527957	0.0263206	0.722741	0.609946	0.856394	DS	10-198	DiCo3	3D7	Lab2	2
DS_10-198_DiCo3_DiCo3_Lab2_2	149.738	12	1	-0.994266	0.0838656	-0.604531	0.0224379	0.501991	0.442272	0.569774	DS	10-198	DiCo3	DiCo3	Lab2	2
DS_10-198_DiCo3_HB3_Lab2_3	100.487	12	1	-2.60948	0.345492	-0.322135	0.0264722	0.163859	0.0972446	0.276105	DS	10-198	DiCo3	HB3	Lab2	3
DS_10-198_DiCo3_3D7_Lab2_3	135.913	12	1	-0.677238	0.0730396	-0.574542	0.0189355	0.625361	0.560048	0.698292	DS	10-198	DiCo3	3D7	Lab2	3
DS_10-198_DiCo3_DiCo3_Lab2_3	130.281	12	1	-0.996521	0.0369235	-0.749743	0.0146034	0.501207	0.474023	0.52995	DS	10-198	DiCo3	DiCo3	Lab2	3
DS_10-198_DiCo3_HB3_Lab3_1	105.617	12	1	-1.65268	0.336885	-0.422219	0.0448943	0.318048	0.19122	0.528995	DS	10-198	DiCo3	HB3	Lab3	1
DS_10-198_DiCo3_3D7_Lab3_1	108.959	12	1	0.0542568	0.104092	-0.69509	0.04077	1.03832	0.887279	1.21508	DS	10-198	DiCo3	3D7	Lab3	1
DS_10-198_DiCo3_DiCo3_Lab3_1	134.374	10	1	-1.91053	0.0496974	-1.01118	0.0284243	0.265995	0.246343	0.287215	DS	10-198	DiCo3	DiCo3	Lab3	1
DS_10-198_DiCo3_HB3_Lab3_2	56.0175	0	0								DS	10-198	DiCo3	HB3	Lab3	2
DS_10-198_DiCo3_3D7_Lab3_2	52.7181	6	1	1.19227	0.915406	-0.353762	0.244866	2.28512	0.483755	10.7942	DS	10-198	DiCo3	3D7	Lab3	2
DS_10-198_DiCo3_DiCo3_Lab3_2	49.0759	3	0	0.361675	0.060363	-0.156475	0.0751076				DS	10-198	DiCo3	DiCo3	Lab3	2
DS_10-198_DiCo3_HB3_Lab3_3	136.207	11	1	-1.30044	0.231157	-0.495831	0.0436418	0.406003	0.285347	0.577677	DS	10-198	DiCo3	HB3	Lab3	3
DS_10-198_DiCo3_3D7_Lab3_3	145.494	12	1	-1.02423	0.161796	-0.67591	0.0524989	0.491672	0.385084	0.627762	DS	10-198	DiCo3	3D7	Lab3	3
DS_10-198_DiCo3_DiCo3_Lab3_3	117.897	10	1	-0.951549	0.0411702	-1.2098	0.0437145	0.517077	0.485222	0.551023	DS	10-198	DiCo3	DiCo3	Lab3	3
DS_10-198_HB3_HB3_Lab1_1	196.97	12	1	-0.966948	0.0588597	-1.09017	0.0496056	0.511587	0.468074	0.559146	DS	10-198	HB3	HB3	Lab1	1
DS_10-198_HB3_3D7_Lab1_1	187.325	12	1	0.0140976	0.0638575	-0.917028	0.0406095	1.00982	0.916981	1.11206	DS	10-198	HB3	3D7	Lab1	1
DS_10-198_HB3_DiCo3_Lab1_1	124.465	12	1	0.873435	0.176364	-0.414571	0.0363005	1.83202	1.40364	2.39114	DS	10-198	HB3	DiCo3	Lab1	1
DS_10-198_HB3_HB3_Lab1_2	116.553	12	1	-0.520265	0.0498786	-0.90948	0.0305827	0.697244	0.646651	0.751795	DS	10-198	HB3	HB3	Lab1	2
DS_10-198_HB3_3D7_Lab1_2	119.875	12	1	1.1301	0.108148	-0.681398	0.0430816	2.18874	1.85892	2.57707	DS	10-198	HB3	3D7	Lab1	2
DS_10-198_HB3_DiCo3_Lab1_2	115.946	12	1	1.75516	0.153894	-0.38899	0.0315462	3.37564	2.67559	4.25886	DS	10-198	HB3	DiCo3	Lab1	2
DS_10-198_HB3_HB3_Lab1_3	116.553	12	1	-0.520265	0.0498786	-0.90948	0.0305827	0.697244	0.646651	0.751795	DS	10-198	HB3	HB3	Lab1	3
DS_10-198_HB3_3D7_Lab1_3	119.875	12	1	1.1301	0.108148	-0.681398	0.0430816	2.18874	1.85892	2.57707	DS	10-198	HB3	3D7	Lab1	3
DS_10-198_HB3_DiCo3_Lab1_3	115.946	12	1	1.75516	0.153894	-0.38899	0.0315462	3.37564	2.67559	4.25886	DS	10-198	HB3	DiCo3	Lab1	3
DS_10-198_HB3_HB3_Lab2_1	134.092	12	1	-1.38194	0.0612684	-0.725958	0.0212074	0.383703	0.349792	0.420901	DS	10-198	HB3	HB3	Lab2	1
DS_10-198_HB3_3D7_Lab2_1	133.611	12	1	0.494472	0.0845816	-0.502847	0.0212506	1.40881	1.23987	1.60076	DS	10-198	HB3	3D7	Lab2	1
DS_10-198_HB3_DiCo3_Lab2_1	128.789	12	1	1.75221	0.140681	-0.388766	0.0288174	3.36875	2.72394	4.1662	DS	10-198	HB3	DiCo3	Lab2	1
DS_10-198_HB3_HB3_Lab2_2	178.798	12	1	-2.04922	0.155571	-0.708797	0.0445149	0.241615	0.191023	0.305605	DS	10-198	HB3	HB3	Lab2	2
DS_10-198_HB3_3D7_Lab2_2	157.547	12	1	0.16439	0.0892885	-0.502474	0.0214449	1.12069	0.979317	1.28248	DS	10-198	HB3	3D7	Lab2	2
DS_10-198_HB3_DiCo3_Lab2_2	162.179	12	1	0.951121	0.117929	-0.354706	0.0204085	1.93337	1.61796	2.31028	DS	10-198	HB3	DiCo3	Lab2	2
DS_10-198_HB3_HB3_Lab2_3	125.196	12	1	-1.80717	0.066634	-0.771099	0.0235021	0.285752	0.258395	0.316004	DS	10-198	HB3	HB3	Lab2	3
DS_10-198_HB3_3D7_Lab2_3	124.285	12	1	0.156539	0.056145	-0.560321	0.0157934	1.11461	1.024	1.21324	DS	10-198	HB3	3D7	Lab2	3
DS_10-198_HB3_DiCo3_Lab2_3	128.811	12	1	0.28589	0.134906	-0.356626	0.0210507	1.21916	0.99444	1.49467	DS	10-198	HB3	DiCo3	Lab2	3
DS_10-198_HB3_HB3_Lab3_1	123.049	8	1	-1.26612	0.177672	-0.879331	0.0971695	0.415775	0.312984	0.552325	DS	10-198	HB3	HB3	Lab3	1
DS_10-198_HB3_3D7_Lab3_1	109.22	12	1	0.865715	0.132517	-0.69109	0.0535395	1.82224	1.49173	2.22598	DS	10-198	HB3	3D7	Lab3	1
DS_10-198_HB3_DiCo3_Lab3_1	112.051	12	1	0.518732	0.140402	-0.444656	0.0300667	1.4327	1.15895	1.77109	DS	10-198	HB3	DiCo3	Lab3	1
DS_10-198_HB3_HB3_Lab3_2	106.609	8	1	-1.02687	0.0605541	-1.04602	0.0482726	0.490773	0.445497	0.540649	DS	10-198	HB3	HB3	Lab3	2
DS_10-198_HB3_3D7_Lab3_2	108.234	12	1	0.141585	0.111387	-0.68099	0.0424596	1.10312	0.932318	1.30521	DS	10-198	HB3	3D7	Lab3	2
DS_10-198_HB3_DiCo3_Lab3_2	102.411	12	1	0.877242	0.27985	-0.441824	0.0622794	1.83686	1.20372	2.80302	DS	10-198	HB3	DiCo3	Lab3	2
DS_10-198_HB3_HB3_Lab3_3	132.108	5	1	-1.30507	0.13784	-1.11449	0.129556	0.404701	0.316571	0.517366	DS	10-198	HB3	HB3	Lab3	3
DS_10-198_HB3_3D7_Lab3_3	123.499	9	1	0.032384	0.0845222	-0.882173	0.0551739	1.0227	0.895758	1.16763	DS	10-198	HB3	3D7	Lab3	3
DS_10-198_HB3_DiCo3_Lab3_3	156.427	12	1	-1.00576	0.239349	-0.498254	0.0464847	0.498008	0.346937	0.714862	DS	10-198	HB3	DiCo3	Lab3	3
