## Supplementary data 2 for "Evaluation of 1^st^ WHO Anti-Malaria Reference Reagent for Competition ELISA Harmonisation and Development of ADAMSEL Analytical Platform"

### Sheet: Suuplementary data 2
	Evaluation of 1st WHO Anti-Malaria Reference Reagent for Competitive ELISA Harmonisation and Development of ADAMSEL Analytical Platform
	Bhagwati Khatri1*, Peggy Riese2, Hanna Shkarlet2, Daniella Mortier3, Helen McShane4, Paul Bowyer1, Edmond Remarque3*
	Supplementary data 2 for Figure 4 in the manuscript

### Sheet: Figure 4A&C Intra Lab
Lab	Coat	Comp	Count	avgl	sdl	GeoMeanIC50	GeoLowIC50	GeoUppIC50	MeanSlope	SDSlope	SlopeLow	SlopeUpp	Fold50_10
Lab1	3D7	3D7	3	-4.02276	0.509544	0.0615216	0.0255853	0.147933	-0.913755	0.194581	-1.39712	-0.430389	11.0741
Lab1	3D7	DiCo3	3	-4.04714	0.339368	0.060491	0.0337218	0.10851	-0.566176	0.264087	-1.22221	0.0898533	48.4638
Lab1	3D7	HB3	3	-4.80568	0.498654	0.0357558	0.0151514	0.0843802	-0.522942	0.225386	-1.08283	0.0369484	66.7972
Lab1	DiCo3	3D7	3	-2.1778	1.50607	0.221012	0.0165264	2.95566	-0.43647	0.0341713	-0.521356	-0.351583	153.559
Lab1	DiCo3	DiCo3	3	-3.86647	0.839321	0.0685611	0.0161597	0.290885	-0.625683	0.0524761	-0.756041	-0.495325	33.5059
Lab1	DiCo3	HB3	3	-3.42005	1.60458	0.0934251	0.00589604	1.48036	-0.480996	0.16405	-0.888518	-0.0734745	96.3578
Lab1	HB3	3D7	3	-1.49658	1.05908	0.354393	0.0572146	2.19515	-0.492612	0.0420685	-0.597116	-0.388108	86.5185
Lab1	HB3	DiCo3	3	-2.10983	0.147355	0.231674	0.179757	0.298586	-0.582908	0.396819	-1.56866	0.402845	43.3548
Lab1	HB3	HB3	3	-4.42868	0.841174	0.0464339	0.0109095	0.197635	-0.635109	0.0947316	-0.870436	-0.399783	31.8042
Lab2	3D7	3D7	3	-5.07505	0.356404	0.029666	0.0160598	0.0547997	-0.605884	0.0881906	-0.824961	-0.386806	37.5803
Lab2	3D7	DiCo3	3	-5.42605	0.766072	0.0232593	0.0062191	0.0869892	-0.29749	0.0787312	-0.493069	-0.101911	1613.03
Lab2	3D7	HB3	3	-5.26016	0.468368	0.0260936	0.011649	0.0584494	-0.360401	0.0717529	-0.538645	-0.182157	444.349
Lab2	DiCo3	3D7	3	-4.5204	0.381005	0.0435737	0.0226105	0.083973	-0.362788	0.0408897	-0.464363	-0.261212	426.879
Lab2	DiCo3	DiCo3	3	-4.94597	0.391774	0.0324424	0.0165251	0.0636915	-0.589107	0.0299238	-0.663442	-0.514773	41.6688
Lab2	DiCo3	HB3	3	-5.00115	0.308971	0.0312251	0.0183424	0.0531559	-0.29742	0.00946985	-0.320944	-0.273895	1615.86
Lab2	HB3	3D7	3	-3.5853	0.58798	0.0833137	0.0302709	0.229302	-0.41894	0.042197	-0.523763	-0.314116	189.565
Lab2	HB3	DiCo3	3	-4.4236	1.25035	0.0465976	0.00541194	0.401213	-0.262646	0.0288472	-0.334306	-0.190985	4297.3
Lab2	HB3	HB3	3	-5.06699	0.576694	0.029832	0.0110517	0.0805257	-0.659587	0.0644708	-0.819741	-0.499433	27.9723
Lab3	3D7	3D7	3	-2.70422	0.343934	0.153444	0.0848702	0.277423	-0.752532	0.0406806	-0.853589	-0.651476	18.5371
Lab3	3D7	DiCo3	3	-2.12007	0.587932	0.230036	0.0835874	0.633071	-0.359056	0.0256552	-0.422787	-0.295325	454.613
Lab3	3D7	HB3	3	-5.24291	0.252278	0.0264074	0.017103	0.0407737	-0.302162	0.023657	-0.360929	-0.243395	1438.97
Lab3	DiCo3	3D7	3	-1.73276	0.518874	0.300876	0.123133	0.735193	-0.478226	0.0470812	-0.595182	-0.361269	98.9421
Lab3	DiCo3	DiCo3	3	-3.05932	0.689279	0.119965	0.0366109	0.393093	-0.647885	0.0300881	-0.722628	-0.573142	29.7069
Lab3	DiCo3	HB3	3	-4.48083	0.892359	0.0447852	0.00963449	0.208181	-0.256244	0.030236	-0.331354	-0.181133	5296.21
Lab3	HB3	3D7	3	-0.132266	0.174105	0.912397	0.676064	1.23134	-0.582614	0.019504	-0.631065	-0.534163	43.4374
Lab3	HB3	DiCo3	3	0.538227	0.368672	1.45219	0.769715	2.73978	-0.391852	0.0219234	-0.446313	-0.337392	272.401
Lab3	HB3	HB3	3	-4.06275	0.113705	0.0598398	0.0491996	0.0727811	-0.512119	0.0364632	-0.602698	-0.421539	73

### Sheet: Figure 4A&C Inter Lab
Coat	Comp	Count	avgl	sdl	GeoMeanIC50	GeoLowIC50	GeoUppIC50	MeanSlope	SDSlope	SlopeLow	SlopeUpp	Fold50_10
3D7	3D7	9	-3.93401	1.08838	0.0654252	0.0366355	0.116839	-0.75739	0.172073	-0.889657	-0.625124	18.1932
3D7	DiCo3	9	-3.86442	1.52643	0.0686585	0.0304432	0.154846	-0.407574	0.184418	-0.54933	-0.265818	219.419
3D7	HB3	9	-5.10292	0.427399	0.0290984	0.0231725	0.0365398	-0.395168	0.154745	-0.514116	-0.27622	259.881
DiCo3	3D7	9	-2.81032	1.53387	0.142564	0.0629629	0.322801	-0.425828	0.0618578	-0.473376	-0.37828	174.145
DiCo3	DiCo3	9	-3.95725	1.00265	0.0643796	0.0377349	0.109838	-0.620892	0.0424182	-0.653497	-0.588286	34.4263
DiCo3	HB3	9	-4.30068	1.16344	0.050742	0.0272996	0.0943145	-0.344887	0.133108	-0.447203	-0.242571	584.561
HB3	3D7	9	-1.73805	1.62569	0.299775	0.126073	0.712799	-0.498055	0.0776038	-0.557707	-0.438404	82.402
HB3	DiCo3	9	-1.9984	2.24798	0.250277	0.0755536	0.829062	-0.412469	0.243239	-0.599439	-0.225499	205.821
HB3	HB3	9	-4.51947	0.676019	0.0436016	0.0304143	0.0625069	-0.602272	0.0910995	-0.672297	-0.532246	38.4066

### Sheet: Figure 4B&D Intra Lab 
Lab	Coat	Comp	Count	avgl	sdl	GeoMeanIC50	GeoLowIC50	GeoUppIC50	MeanSlope	SDSlope	SlopeLow	SlopeUpp	Fold50_10
Lab1	3D7	3D7	3	-4.4837	1.45607	0.0446963	0.00364269	0.548429	-0.59883	0.329035	-1.4162	0.218538	39.2204
Lab1	3D7	DiCo3	3	-4.24644	1.03457	0.052686	0.00887243	0.312858	-0.492996	0.186295	-0.955779	-0.0302123	86.2184
Lab1	3D7	HB3	3	-4.26547	1.99263	0.0519954	0.00168218	1.60715	-0.352142	0.15421	-0.735222	0.0309376	512.653
Lab1	DiCo3	3D7	3	-2.42335	0.344238	0.186423	0.103057	0.337225	-0.512125	0.259935	-1.15784	0.133589	72.9964
Lab1	DiCo3	DiCo3	3	-3.65437	0.290577	0.079419	0.0481538	0.130984	-0.58926	0.20305	-1.09366	-0.0848559	41.6286
Lab1	DiCo3	HB3	3	-4.31528	0.147236	0.050231	0.0389824	0.0647255	-0.342248	0.196867	-0.831293	0.146797	613.986
Lab1	HB3	3D7	3	-1.66879	1.02123	0.314517	0.0541963	1.82523	-0.47947	0.0858322	-0.692689	-0.266251	97.7697
Lab1	HB3	DiCo3	3	-0.554315	0.80685	0.680981	0.169735	2.73211	-0.250806	0.00931824	-0.273953	-0.227658	6378.38
Lab1	HB3	HB3	3	-3.93094	0.40875	0.0655646	0.0324344	0.132536	-0.611819	0.0658193	-0.775323	-0.448314	36.2812
Lab2	3D7	3D7	3	-4.2773	0.458006	0.0515709	0.0234373	0.113475	-0.514066	0.0335876	-0.597503	-0.43063	71.8229
Lab2	3D7	DiCo3	3	-3.65708	0.67735	0.0792698	0.0246937	0.254466	-0.284593	0.0192773	-0.33248	-0.236705	2254.31
Lab2	3D7	HB3	3	-5.99632	2.36744	0.0156649	0.0002658	0.923206	-0.268598	0.0385247	-0.364298	-0.172897	3570.1
Lab2	DiCo3	3D7	3	-3.52604	0.467183	0.0868074	0.0388327	0.194051	-0.356556	0.0211182	-0.409016	-0.304095	474.547
Lab2	DiCo3	DiCo3	3	-4.30359	0.25015	0.0506397	0.0329176	0.0779029	-0.428174	0.0458389	-0.542044	-0.314303	169.291
Lab2	DiCo3	HB3	3	-6.8278	1.02358	0.00880296	0.00151075	0.0512939	-0.207797	0.0191771	-0.255435	-0.160158	39101.6
Lab2	HB3	3D7	3	-2.43955	0.305706	0.184341	0.108897	0.312053	-0.32927	0.0210041	-0.381447	-0.277093	790.78
Lab2	HB3	DiCo3	3	-1.29108	1.1637	0.408646	0.0550979	3.03081	-0.231361	0.0120722	-0.261351	-0.201372	13318.8
Lab2	HB3	HB3	3	-5.63786	0.535407	0.0200833	0.00798835	0.0504908	-0.463913	0.0203041	-0.514351	-0.413475	114.01
Lab3	3D7	3D7	3	-4.50338	0.221409	0.0440907	0.0301146	0.064553	-0.868801	0.385762	-1.82709	0.089484	12.5413
Lab3	3D7	DiCo3	3	-4.39268	1.05066	0.0476072	0.0077981	0.290641	-0.322993	0.041896	-0.427069	-0.218918	900.266
Lab3	3D7	HB3	3	-5.55502	0.146891	0.0212702	0.0165168	0.0273915	-0.288011	0.0177678	-0.332149	-0.243874	2056.9
Lab3	DiCo3	3D7	3	-2.75291	1.75675	0.148352	0.00720442	3.05483	-0.362734	0.120993	-0.663297	-0.0621721	427.26
Lab3	DiCo3	DiCo3	2	-5.13849	1.07476	0.0283897	3.51805e-05	22.9097	-0.500002	0.353119	-3.67265	2.67265	80.9987
Lab3	DiCo3	HB3	2	-5.21064	0.394775	0.0270048	0.00231053	0.315623	-0.289612	0.0328408	-0.584675	0.00545015	1971.94
Lab3	HB3	3D7	3	-2.32106	0.717835	0.20012	0.0581426	0.688792	-0.474092	0.0715161	-0.651748	-0.296436	102.986
Lab3	HB3	DiCo3	3	-2.66419	1.58474	0.157761	0.0103023	2.41583	-0.291223	0.0200597	-0.341054	-0.241392	1890.9
Lab3	HB3	HB3	3	-4.77128	0.238757	0.0366185	0.0242749	0.0552387	-0.639308	0.0763108	-0.828874	-0.449742	31.0898

### Sheet: Figure 4B&D Inter Lab 
Coat	Comp	Count	avgl	sdl	GeoMeanIC50	GeoLowIC50	GeoUppIC50	MeanSlope	SDSlope	SlopeLow	SlopeUpp	Fold50_10
3D7	3D7	9	-4.42146	0.778778	0.0466667	0.030818	0.070666	-0.660566	0.300482	-0.891537	-0.429595	27.8345
3D7	DiCo3	9	-4.09873	0.878626	0.0583658	0.036547	0.0932107	-0.366861	0.135772	-0.471224	-0.262497	399.12
3D7	HB3	9	-5.27227	1.73376	0.0258754	0.0102733	0.0651728	-0.302917	0.0884806	-0.370929	-0.234905	1413.12
DiCo3	3D7	9	-2.90076	1.04691	0.133901	0.0766544	0.233899	-0.410472	0.162734	-0.53556	-0.285383	211.226
DiCo3	DiCo3	8	-4.26886	0.765138	0.0518735	0.0332955	0.0808176	-0.505812	0.216542	-0.686845	-0.324778	77.0117
DiCo3	HB3	8	-5.48131	1.30708	0.0223852	0.0104957	0.0477429	-0.27867	0.123498	-0.381917	-0.175423	2656.29
HB3	3D7	9	-2.14313	0.736281	0.226387	0.152926	0.335137	-0.42761	0.0931451	-0.499208	-0.356013	170.439
HB3	DiCo3	9	-1.50319	1.41036	0.352772	0.166397	0.747895	-0.257797	0.0292938	-0.280314	-0.23528	5029.56
HB3	HB3	9	-4.78003	0.820991	0.0363972	0.0235016	0.0563688	-0.57168	0.0965212	-0.645873	-0.497487	46.6864

### Sheet: correlation
Step 2a : Geomean of IC50 ug/mL for 10/198 serum dilution for OD450nm 1.5 at each lab																		Step2b: Geomean of IC50 ug/ml for fixed dilution of 10/198 serum for all labs
Coat	Comp	Count	avgl	sdl	GeoMeanIC50	GeoLowIC50	GeoUppIC50	MeanSlope	SDSlope	SlopeLow	SlopeUpp	Fold50_10						Coat	Comp	Count	avgl	sdl	GeoMeanIC50	GeoLowIC50	GeoUppIC50	MeanSlope	SDSlope	SlopeLow	SlopeUpp	Fold50_10
3D7	3D7	9	-3.93401	1.08838	0.0654252	0.0366355	0.116839	-0.75739	0.172073	-0.889657	-0.625124	18.1932						3D7	3D7	9	-4.42146	0.778778	0.0466667	0.030818	0.070666	-0.660566	0.300482	-0.891537	-0.429595	27.8345
3D7	DiCo3	9	-3.86442	1.52643	0.0686585	0.0304432	0.154846	-0.407574	0.184418	-0.54933	-0.265818	219.419						3D7	DiCo3	9	-4.09873	0.878626	0.0583658	0.036547	0.0932107	-0.366861	0.135772	-0.471224	-0.262497	399.12
3D7	HB3	9	-5.10292	0.427399	0.0290984	0.0231725	0.0365398	-0.395168	0.154745	-0.514116	-0.27622	259.881						3D7	HB3	9	-5.27227	1.73376	0.0258754	0.0102733	0.0651728	-0.302917	0.0884806	-0.370929	-0.234905	1413.12
DiCo3	3D7	9	-2.81032	1.53387	0.142564	0.0629629	0.322801	-0.425828	0.0618578	-0.473376	-0.37828	174.145						DiCo3	3D7	9	-2.90076	1.04691	0.133901	0.0766544	0.233899	-0.410472	0.162734	-0.53556	-0.285383	211.226
DiCo3	DiCo3	9	-3.95725	1.00265	0.0643796	0.0377349	0.109838	-0.620892	0.0424182	-0.653497	-0.588286	34.4263						DiCo3	DiCo3	8	-4.26886	0.765138	0.0518735	0.0332955	0.0808176	-0.505812	0.216542	-0.686845	-0.324778	77.0117
DiCo3	HB3	9	-4.30068	1.16344	0.050742	0.0272996	0.0943145	-0.344887	0.133108	-0.447203	-0.242571	584.561						DiCo3	HB3	8	-5.48131	1.30708	0.0223852	0.0104957	0.0477429	-0.27867	0.123498	-0.381917	-0.175423	2656.29
HB3	3D7	9	-1.73805	1.62569	0.299775	0.126073	0.712799	-0.498055	0.0776038	-0.557707	-0.438404	82.402						HB3	3D7	9	-2.14313	0.736281	0.226387	0.152926	0.335137	-0.42761	0.0931451	-0.499208	-0.356013	170.439
HB3	DiCo3	9	-1.9984	2.24798	0.250277	0.0755536	0.829062	-0.412469	0.243239	-0.599439	-0.225499	205.821						HB3	DiCo3	9	-1.50319	1.41036	0.352772	0.166397	0.747895	-0.257797	0.0292938	-0.280314	-0.23528	5029.56
HB3	HB3	9	-4.51947	0.676019	0.0436016	0.0304143	0.0625069	-0.602272	0.0910995	-0.672297	-0.532246	38.4066						HB3	HB3	9	-4.78003	0.820991	0.0363972	0.0235016	0.0563688	-0.57168	0.0965212	-0.645873	-0.497487	46.6864
GeoMean - Step 2a	GeoMean Step 2b	Log Step 2a	Log Step 2b		Correlation (r) between Step 2a and step 2b
0.0654252	0.0466667	-3.93401	-4.42146		0.958484
0.0686585	0.0583658	-3.86442	-4.09873
0.0290984	0.0258754	-5.10292	-5.27227
0.142564	0.133901	-2.81032	-2.90076
0.0643796	0.0518735	-3.95725	-4.26886
0.050742	0.0223852	-4.30068	-5.48131
0.299775	0.226387	-1.73805	-2.14313
0.250277	0.352772	-1.9984	-1.50319
0.0436016	0.0363972	-4.51947	-4.78003
