## Supplementary data 3 for "Evaluation of 1^st^ WHO Anti-Malaria Reference Reagent for Competition ELISA Harmonisation and Development of ADAMSEL Analytical Platform"

### Sheet: Supplementary 3
	Evaluation of 1st WHO Anti-Malaria Reference Reagent for Competitive ELISA Harmonisation and Development of ADAMSEL Analytical Platform
	Bhagwati Khatri1*, Peggy Riese2, Hanna Shkarlet2, Daniella Mortier3, Helen McShane4, Paul Bowyer1, Edmond Remarque3*
	Supplementary data 3 for Figure 5&6 in the manuscript

### Sheet: S28
Exp	Sample	Coat	Comp	Lab	Rep	IC50	IC50Low	IC50Upp
S3	S28	3D7	3D7	Lab2	1	0.071136	0.052823	0.0957979
S3	S28	3D7	3D7	Lab2	2	0.000929176	0.000292501	0.00295167
S3	S28	3D7	3D7	Lab2	3
S3	S28	3D7	3D7	Lab3	1	0.050639	0.0414068	0.0619296
S3	S28	3D7	3D7	Lab3	2	0.0338147	0.0252442	0.0452948
S3	S28	3D7	3D7	Lab3	3	0.0344427	0.0235791	0.0503116
S3	S28	3D7	DiCo1	Lab2	1	0.11986	0.0861967	0.166671
S3	S28	3D7	DiCo1	Lab2	2	0.00396294	0.00219421	0.00715745
S3	S28	3D7	DiCo1	Lab2	3
S3	S28	3D7	DiCo1	Lab3	1	0.133347	0.105282	0.168894
S3	S28	3D7	DiCo1	Lab3	2	0.141163	0.115179	0.173009
S3	S28	3D7	DiCo1	Lab3	3	0.190324	0.152309	0.237827
S3	S28	3D7	HB3	Lab2	1	0.623803	0.428646	0.907811
S3	S28	3D7	HB3	Lab2	2	0.00412071	0.00158807	0.0106924
S3	S28	3D7	HB3	Lab2	3
S3	S28	3D7	HB3	Lab3	1	0.294911	0.231045	0.376431
S3	S28	3D7	HB3	Lab3	2	0.282462	0.201832	0.395303
S3	S28	3D7	HB3	Lab3	3	0.497905	0.331287	0.748324
S3	S28	DiCo1	3D7	Lab2	1	0.132912	0.0872302	0.202516
S3	S28	DiCo1	3D7	Lab2	2	0.623381	0.445759	0.871781
S3	S28	DiCo1	3D7	Lab2	3
S3	S28	DiCo1	3D7	Lab3	1	0.316777	0.108188	0.927534
S3	S28	DiCo1	3D7	Lab3	2	0.124345	0.0890886	0.173555
S3	S28	DiCo1	3D7	Lab3	3	0.265448	0.174711	0.403311
S3	S28	DiCo1	DiCo1	Lab2	1	0.0589	0.0380466	0.091183
S3	S28	DiCo1	DiCo1	Lab2	2	0.0458058	0.0395242	0.0530858
S3	S28	DiCo1	DiCo1	Lab2	3
S3	S28	DiCo1	DiCo1	Lab3	1	0.0544184	0.0347666	0.0851783
S3	S28	DiCo1	DiCo1	Lab3	2	0.0578384	0.0290498	0.115157
S3	S28	DiCo1	DiCo1	Lab3	3	0.047386	0.0365659	0.0614079
S3	S28	DiCo1	HB3	Lab2	1	0.214778	0.161998	0.284755
S3	S28	DiCo1	HB3	Lab2	2	0.310968	0.254249	0.38034
S3	S28	DiCo1	HB3	Lab2	3
S3	S28	DiCo1	HB3	Lab3	1	1.88711	0.0832206	42.792
S3	S28	DiCo1	HB3	Lab3	2	0.695699	0.326869	1.48071
S3	S28	DiCo1	HB3	Lab3	3	0.540103	0.382573	0.762497
S3	S28	HB3	3D7	Lab2	1	1.77529	1.26179	2.49777
S3	S28	HB3	3D7	Lab2	2	1.95245	1.47833	2.57863
S3	S28	HB3	3D7	Lab2	3
S3	S28	HB3	3D7	Lab3	1	3.60395	2.63954	4.92072
S3	S28	HB3	3D7	Lab3	2	1.43397	1.02421	2.00766
S3	S28	HB3	3D7	Lab3	3	1.59652	1.21296	2.10137
S3	S28	HB3	DiCo1	Lab2	1	0.243648	0.177862	0.333766
S3	S28	HB3	DiCo1	Lab2	2	9.62637	5.87617	15.77
S3	S28	HB3	DiCo1	Lab2	3
S3	S28	HB3	DiCo1	Lab3	1	2.75227	2.0681	3.66278
S3	S28	HB3	DiCo1	Lab3	2	0.949174	0.684179	1.31681
S3	S28	HB3	DiCo1	Lab3	3	1.71236	1.35411	2.1654
S3	S28	HB3	HB3	Lab2	1	0.509918	0.427854	0.607721
S3	S28	HB3	HB3	Lab2	2	0.326012	0.240201	0.442481
S3	S28	HB3	HB3	Lab2	3
S3	S28	HB3	HB3	Lab3	1	0.484746	0.397411	0.591273
S3	S28	HB3	HB3	Lab3	2	0.573628	0.260173	1.26473
S3	S28	HB3	HB3	Lab3	3	0.860605	0.68761	1.07712

### Sheet: S32
Exp	Sample	Coat	Comp	Lab	Rep	IC50	IC50Low	IC50Upp
S3	S32	3D7	3D7	Lab2	1	0.32271	0.233058	0.446848
S3	S32	3D7	3D7	Lab2	2	0.0908576	0.0411879	0.200425
S3	S32	3D7	3D7	Lab2	3
S3	S32	3D7	3D7	Lab3	1	1.1425	0.65122	2.0044
S3	S32	3D7	3D7	Lab3	2	0.914765	0.590535	1.41701
S3	S32	3D7	3D7	Lab3	3	0.948686	0.684974	1.31393
S3	S32	3D7	DiCo1	Lab2	1	1.30896	1.01716	1.68448
S3	S32	3D7	DiCo1	Lab2	2	6.70776	0.356386	126.251
S3	S32	3D7	DiCo1	Lab2	3
S3	S32	3D7	DiCo1	Lab3	1
S3	S32	3D7	DiCo1	Lab3	2	10.8149	3.66907	31.8777
S3	S32	3D7	DiCo1	Lab3	3	27.5528	12.7549	59.5188
S3	S32	3D7	HB3	Lab2	1	3.96433	2.58008	6.09125
S3	S32	3D7	HB3	Lab2	2	451.3	13.8394	14716.8
S3	S32	3D7	HB3	Lab2	3
S3	S32	3D7	HB3	Lab3	1	34.5355	2.42464	491.909
S3	S32	3D7	HB3	Lab3	2	53.8876	8.47666	342.574
S3	S32	3D7	HB3	Lab3	3	49.7953	15.09	164.319
S3	S32	DiCo1	3D7	Lab2	1	4317.71	488.914	38130.7
S3	S32	DiCo1	3D7	Lab2	2
S3	S32	DiCo1	3D7	Lab2	3
S3	S32	DiCo1	3D7	Lab3	1	347.171	13.8278	8716.35
S3	S32	DiCo1	3D7	Lab3	2	5226.84	211.613	129103
S3	S32	DiCo1	3D7	Lab3	3	2.23103	1.84983	2.69078
S3	S32	DiCo1	DiCo1	Lab2	1	0.306942	0.273354	0.344657
S3	S32	DiCo1	DiCo1	Lab2	2	0.31657	0.290538	0.344934
S3	S32	DiCo1	DiCo1	Lab2	3
S3	S32	DiCo1	DiCo1	Lab3	1	0.359615	0.28056	0.460945
S3	S32	DiCo1	DiCo1	Lab3	2	0.285181	0.228914	0.35528
S3	S32	DiCo1	DiCo1	Lab3	3	0.330152	0.211658	0.514984
S3	S32	DiCo1	HB3	Lab2	1
S3	S32	DiCo1	HB3	Lab2	2	118.49	58.9794	238.046
S3	S32	DiCo1	HB3	Lab2	3
S3	S32	DiCo1	HB3	Lab3	1	85.3725	13.6824	532.687
S3	S32	DiCo1	HB3	Lab3	2	200.219	64.7119	619.48
S3	S32	DiCo1	HB3	Lab3	3	26.7187	11.8255	60.3686
S3	S32	HB3	3D7	Lab2	1
S3	S32	HB3	3D7	Lab2	2
S3	S32	HB3	3D7	Lab2	3
S3	S32	HB3	3D7	Lab3	1
S3	S32	HB3	3D7	Lab3	2
S3	S32	HB3	3D7	Lab3	3	91.4542	22.4242	372.983
S3	S32	HB3	DiCo1	Lab2	1
S3	S32	HB3	DiCo1	Lab2	2
S3	S32	HB3	DiCo1	Lab2	3
S3	S32	HB3	DiCo1	Lab3	1	366.156	73.3668	1827.4
S3	S32	HB3	DiCo1	Lab3	2	745.441	156.154	3558.56
S3	S32	HB3	DiCo1	Lab3	3
S3	S32	HB3	HB3	Lab2	1	0.716375	0.631663	0.812447
S3	S32	HB3	HB3	Lab2	2	0.334899	0.230737	0.486082
S3	S32	HB3	HB3	Lab2	3
S3	S32	HB3	HB3	Lab3	1	2.42781	2.00389	2.94142
S3	S32	HB3	HB3	Lab3	2	1.38875	1.233	1.56418
S3	S32	HB3	HB3	Lab3	3	1.35477	1.0888	1.68572
